# CD8^+^ T cell recall cytotoxicity during antiretroviral therapy is associated with limited HIV-1 reservoir size and activity

**DOI:** 10.1101/2025.10.10.25337688

**Authors:** David R. Collins, Mpho J. Olatotse, Jonathan M. Urbach, Zhu Zhuo, Suhui Zhao, Tyler J. Lilie, Rachel Raymond, Xianbao He, James Y. Chen, Bridget Coffey, Umar Arshad, Zachary J. Racenet, Hannah Wisner, Carlos Casquero, Xuan Guo, Lucy C. Walters, Jennifer M. Davis, Hannah C. Jordan, Noor Sohail, Kiera L. Clayton, Manish Sagar, James Billingsley, Shannan Ho Sui, Emanuele Mazzola, Bruce D. Walker, Athe Tsibris

**Affiliations:** Ragon Institute of Mass General Brigham, MIT and Harvard; Cambridge, MA, USA; Harvard Chan Bioinformatics Core, Harvard T.H. Chan School of Public Health, Boston, MA, USA; Division of Infectious Diseases, Brigham and Women’s Hospital; Boston, MA, USA; Department of Medicine, Boston Medical Center, Boston University Chobanian & Avedisian School of Medicine; Boston, MA, USA; Division of Infectious Diseases, University of Nebraska Medical Center; Omaha, NE, USA; Department of Pathology, University of Massachusetts Chan Medical School, Worcester, MA, USA; Department of Data Science, Dana-Farber Cancer Institute; Boston, MA, USA; Howard Hughes Medical Institute; Chevy Chase, MD, USA; Institute for Medical Engineering and Sciences and Department of Biology, Massachusetts Institute of Technology; Cambridge, MA, USA; Harvard Medical School; Boston, MA, USA

**Keywords:** HIV persistence, CD8^+^ T cells, analytical treatment interruption, human immunology

## Abstract

HIV-1 persists during antiretroviral therapy (ART), resulting in rebound viremia after treatment interruption. HIV-specific CD8^+^ T cell functionality is typically not restored by ART but may improve following prolonged treatment and was recently associated with post-intervention viral control. To evaluate the prevalence and impact of T cell immune function on HIV-1 persistence during prolonged ART, we mapped and functionally characterized CD8^+^ T cell responses that target virus reservoirs in sixty people with HIV-1 (PWH) who initiated therapy during chronic infection. Unexpectedly, 17% of participants exhibited robust proliferation and recall cytotoxicity against one or more autologous proviral epitopes at levels commensurate with spontaneous HIV-1 controllers, a group representing less than 1% of PWH. These functional responses were associated with smaller and less transcriptionally active HIV-1 reservoirs during ART. During an analytical treatment interruption, *in vivo* cytotoxic recall of phenotypically divergent HIV epitope-specific CD8^+^ T cell clonotypes trailed viral rebound but coincided with its attenuation prior to ART resumption. Our study reveals the unexpected prevalence of highly functional CD8^+^ T cells targeting autologous HIV-1 reservoirs among treated PWH and their potential impacts on viral persistence and rebound. These findings underscore a need for multimodal immunotherapeutic strategies capable of eliciting, restoring, or accelerating recall cytotoxicity toward achieving durable and scalable HIV-1 remission.
