## Supplementary Data 2 for "CD8^+^ T cell recall cytotoxicity during antiretroviral therapy is associated with limited HIV-1 reservoir size and activity"

### Sheet: PBMC per timepoint, 5'CITE-seq
Before filtering	Cell number		After filtering	Cell number
TI0	6276		TI_wk0	6248
TI2	5334		TI_wk2	5298
TI4	6220		TI_wk4	6164
TI6	7995		TI_wk6	7941
AR2	6165		AR_wk2	6106
AR4	5749		AR_wk4	5705
TOTAL cells	25825		TOTAL cells	25651

### Sheet: Longitudinal cell type %
Cell type percentage:
	TI0	TI2	TI4	TI6	AR2	AR4
ASDC	0	0	0.1	0	0	0
B intermediate	1.1	0.7	0.8	0.6	1.5	3.2
B memory	0.2	0.3	0.2	0.2	0.4	0.7
B naive	3.9	3.1	2.8	1.9	2.9	4.6
CD14 Mono	0.4	0.2	2	1.1	0.4	0.5
CD16 Mono	1.1	0.5	0.5	0.3	1	0.2
CD4 Naive	2.4	2.7	3.2	3.2	3.7	1.9
CD4 Proliferating	0	0	0	0	0	0
CD4 TCM	39.8	37.6	34.5	33.6	34.9	36.4
CD4 TEM	0.8	0.7	0.6	0.6	0.8	0.8
CD8 Naive	6.3	6.6	5.5	8	7.2	6.3
CD8 Proliferating	0	0	0	0	0	0
CD8 TCM	7.1	5.4	4.7	5.1	5.5	5.2
CD8 TEM	25.6	27.8	29.1	30.4	33.3	30.9
cDC2	0.1	0.1	0.1	0.1	0.1	0
dnT	0.5	0.4	0.6	0.7	0.9	0.6
gdT	0.3	0.4	0.3	0.3	0.3	0.4
HSPC	0	0	0	0	0	0
ILC	0.1	0	0.2	0.1	0.2	0.2
MAIT	0.7	0.6	0.5	0.5	0.4	0.4
NK	6.9	10.2	11.9	10.1	4	5.3
NK Proliferating	0.1	0	0.2	0.2	0	0
NK_CD56bright	0.7	0.9	1.1	1.3	1.2	0.9
Plasmablast	0	0	0	0.1	0	0.1
Treg	1.8	1.8	1.2	1.3	1.1	1.2
Fold-change NK	1	1.47826	1.72464	1.46377	0.57971	0.768116

### Sheet: # of cells per CD8 subcluster
Number of cells:
	TI0	TI2	TI4	TI6	AR2	AR4
Cluster
0	927	717	983	898	809	809
1	390	273	331	573	429	362
2	80	83	143	840	702	425
3	438	319	300	343	285	266
4	193	127	197	273	205	221
5	120	130	230	215	103	84
6	104	63	95	134	116	128
7	107	73	74	94	90	68
8	0	215	0	0	0	0
9	34	7	31	55	35	31
10	19	16	18	23	25	18
11	1	69	0	0	0	0
12	3	5	2	6	3	7
13	0	0	0	2	0	0
	2416	2097	2404	3456	2802	2419
% cluster 2	3.31126	3.95804	5.94842	24.3056	25.0535	17.5692
FC from TI0		1.19533	1.79642	7.34028	7.56617	5.30591

### Sheet: CD8 clone frequencies
Sample	Clonotype (TRB CDR3)	Proportion	Percent			Most dominant clonotype				HIV-specific in CD8 tetramer+ single cell TCR clonotype data?
TI0	CASCLQGSNTEAFF	0.00767321	0.767321			CSARLRTSGHDSTDTQYF	0.0252765	TI0	1	Yes
TI0	CASSPDSREQFF	0.00789889	0.789889			CSARLRTSGHDSTDTQYF	0.0319463	TI2	1.26388
TI0	CASSPGGADGELFF	0.0101557	1.01557			CSARLRTSGHDSTDTQYF	0.0328027	TI4	1.29776
TI0	CASSPSEGAHYGYTF	0.0207628	2.07628			CSARLRTSGHDSTDTQYF	0.0580759	TI6	2.29763
TI0	CASSRTAYEDTGELFF	0.00812458	0.812458			CSARLRTSGHDSTDTQYF	0.0678793	AR2	2.68548
TI0	CASSSKGQQSDTQYF	0.00812458	0.812458			CSARLRTSGHDSTDTQYF	0.0566085	AR4	2.23958
TI0	CASSVGQGSALGYTF	0.00270819	0.270819
TI0	CASSWTAGNTIYF	0.00835026	0.835026			Subdominant
TI0	CSARLRTSGHDSTDTQYF	0.0252765	2.52765			CASSPSEGAHYGYTF	0.0207628	TI0	1	Yes
TI2	CASCLQGSNTEAFF	0.00805369	0.805369			CASSPSEGAHYGYTF	0.0279195	TI2	1.34469
TI2	CASSPDSREQFF	0.00939597	0.939597			CASSPSEGAHYGYTF	0.0308731	TI4	1.48694
TI2	CASSPGGADGELFF	0.0169128	1.69128			CASSPSEGAHYGYTF	0.0280671	TI6	1.3518
TI2	CASSPSEGAHYGYTF	0.0279195	2.79195			CASSPSEGAHYGYTF	0.0277285	AR2	1.33549
TI2	CASSRTAYEDTGELFF	0.00805369	0.805369			CASSPSEGAHYGYTF	0.0328532	AR4	1.58231
TI2	CASSSKGQQSDTQYF	0.00939597	0.939597
TI2	CASSVGQGSALGYTF	0.00295302	0.295302			CASSVGQGSALGYTF	0.00270819	TI0	1	Yes
TI2	CASSWTAGNTIYF	0.00536913	0.536913			CASSVGQGSALGYTF	0.00295302	TI2	1.0904
TI2	CSARLRTSGHDSTDTQYF	0.0319463	3.19463			CASSVGQGSALGYTF	0.00289436	TI4	1.06874
TI4	CASCLQGSNTEAFF	0.00747709	0.747709			CASSVGQGSALGYTF	0.00794351	TI6	2.93314
TI4	CASSPDSREQFF	0.013507	1.3507			CASSVGQGSALGYTF	0.00643301	AR2	2.37539
TI4	CASSPGGADGELFF	0.0161602	1.61602			CASSVGQGSALGYTF	0.00480162	AR4	1.626
TI4	CASSPSEGAHYGYTF	0.0308731	3.08731
TI4	CASSRTAYEDTGELFF	0.00820068	0.820068			CASSPGGADGELFF	0.0101557	TI0	1	Yes
TI4	CASSSKGQQSDTQYF	0.0168837	1.68837			CASSPGGADGELFF	0.0169128	TI2	1.66534
TI4	CASSVGQGSALGYTF	0.00289436	0.289436			CASSPGGADGELFF	0.0161602	TI4	1.59124
TI4	CASSWTAGNTIYF	0.00771828	0.771828			CASSPGGADGELFF	0.015887	TI6	1.56434
TI4	CSARLRTSGHDSTDTQYF	0.0328027	3.28027			CASSPGGADGELFF	0.0168589	AR2	1.66004
TI6	CASCLQGSNTEAFF	0.00741395	0.741395			CASSPGGADGELFF	0.018701	AR4	1.10574
TI6	CASSPDSREQFF	0.00953222	0.953222
TI6	CASSPGGADGELFF	0.015887	1.5887			CASSRTAYEDTGELFF	0.00812458	TI0	1	Yes
TI6	CASSPSEGAHYGYTF	0.0280671	2.80671			CASSRTAYEDTGELFF	0.00805369	TI2	0.991275
TI6	CASSRTAYEDTGELFF	0.00406002	0.406002			CASSRTAYEDTGELFF	0.00820068	TI4	1.00937
TI6	CASSSKGQQSDTQYF	0.0104148	1.04148			CASSRTAYEDTGELFF	0.00406002	TI6	0.499721
TI6	CASSVGQGSALGYTF	0.00794351	0.794351			CASSRTAYEDTGELFF	0.00377107	AR2	0.464156
TI6	CASSWTAGNTIYF	0.00335393	0.335393			CASSRTAYEDTGELFF	0.00631792	AR4	0.784475
TI6	CSARLRTSGHDSTDTQYF	0.0580759	5.80759
AR2	CASCLQGSNTEAFF	0.00576752	0.576752			CASSPDSREQFF	0.00789889	TI0	1	Yes
AR2	CASSPDSREQFF	0.0104259	1.04259			CASSPDSREQFF	0.00939597	TI2	1.18953
AR2	CASSPGGADGELFF	0.0168589	1.68589			CASSPDSREQFF	0.013507	TI4	1.70999
AR2	CASSPSEGAHYGYTF	0.0277285	2.77285			CASSPDSREQFF	0.00953222	TI6	1.20678
AR2	CASSRTAYEDTGELFF	0.00377107	0.377107			CASSPDSREQFF	0.0104259	AR2	1.31992
AR2	CASSSKGQQSDTQYF	0.0055457	0.55457			CASSPDSREQFF	0.0131413	AR4	1.39861
AR2	CASSVGQGSALGYTF	0.00643301	0.643301
AR2	CASSWTAGNTIYF	0.00443656	0.443656			CASSWTAGNTIYF	0.00835026	TI0	1	Yes
AR2	CSARLRTSGHDSTDTQYF	0.0678793	6.78793			CASSWTAGNTIYF	0.00536913	TI2	0.642989
AR4	CASCLQGSNTEAFF	0.00732878	0.732878			CASSWTAGNTIYF	0.00771828	TI4	0.924317
AR4	CASSPDSREQFF	0.0131413	1.31413			CASSWTAGNTIYF	0.00335393	TI6	0.401655
AR4	CASSPGGADGELFF	0.018701	1.8701			CASSWTAGNTIYF	0.00443656	AR2	0.531308
AR4	CASSPSEGAHYGYTF	0.0328532	3.28532			CASSWTAGNTIYF	0.00480162	AR4	0.894301
AR4	CASSRTAYEDTGELFF	0.00631792	0.631792
AR4	CASSSKGQQSDTQYF	0.0060652	0.60652			CASSRTAYEDTGELFF	0.00812458	TI0	1	Yes
AR4	CASSVGQGSALGYTF	0.00480162	0.480162			CASSRTAYEDTGELFF	0.00805369	TI2	0.991275
AR4	CASSWTAGNTIYF	0.00480162	0.480162			CASSRTAYEDTGELFF	0.00820068	TI4	1.00937
AR4	CSARLRTSGHDSTDTQYF	0.0566085	5.66085			CASSRTAYEDTGELFF	0.00406002	TI6	0.499721
						CASSRTAYEDTGELFF	0.00377107	AR2	0.464156
						CASSRTAYEDTGELFF	0.00631792	AR4	0.784475
