## Supplementary Data 3 for "CD8^+^ T cell recall cytotoxicity during antiretroviral therapy is associated with limited HIV-1 reservoir size and activity"

### Sheet: up in 0
Subnet	Subnet Name	ID	Title	cerno	N1	AUC	cES	p	q	-log10(q)
1	TRANSLATION ELONGATION	M29556	Reactome eukaryotic translation elongation	773.633	90	0.911547	4.29796	1.55278e-74	1.90262e-70	69.7206
		M189	Kegg ribosome	724.125	85	0.913951	4.25956	1.94948e-69	1.19435e-65	64.9229
		M29813	Reactome response of eif2ak4 gcn2 to amino acid deficiency	758.845	98	0.864539	3.87166	3.45445e-67	1.41091e-63	62.8505
		M27170	Reactome selenoamino acid metabolism	756.689	98	0.861325	3.86066	7.71181e-67	2.36232e-63	62.6267
		M17781	Gocc cytosolic ribosome	735.586	93	0.855471	3.95476	2.16176e-66	5.2976e-63	62.2759
		M27686	Reactome eukaryotic translation initiation	817.08	117	0.827436	3.4918	1.23137e-65	2.15542e-62	61.6665
		M567	Reactome srp dependent cotranslational protein targeting to membrane	792.551	110	0.835384	3.6025	1.15096e-65	2.15542e-62	61.6665
		M27921	Reactome nonsense mediated decay nmd	787.582	113	0.810627	3.48488	3.14609e-63	4.81863e-60	59.3171
		M10085	Gobp cytoplasmic translation	837.464	137	0.766161	3.05644	2.17164e-58	2.95657e-55	54.5292
		M41836	Reactome cellular response to starvation	848.796	146	0.744138	2.90684	9.73763e-56	1.19315e-52	51.9233
		M13114	Gomf structural constituent of ribosome	859.181	156	0.731237	2.75379	1.16924e-52	1.19389e-49	48.923
		M4669	Reactome influenza infection	837.276	153	0.705844	2.7362	6.08987e-51	5.73994e-48	47.2411
		M17590	Gocc ribosomal subunit	884.871	170	0.717569	2.60256	3.7935e-50	3.32013e-47	46.4788
		M27876	Reactome regulation of expression of slits and robos	824.08	155	0.66475	2.65832	2.92599e-48	2.39015e-45	44.6216
		M8229	Reactome translation	1154.28	271	0.673072	2.12967	2.22026e-46	1.7003e-43	42.7695
		M17089	Gocc ribosome	932.482	196	0.6905	2.37878	5.17244e-46	3.72812e-43	42.4285
		M2780	Reactome signaling by robo receptors	890.225	185	0.626028	2.40601	7.78145e-45	5.29701e-42	41.276
		M17339	Gocc cytosolic large ribosomal subunit	453.918	54	0.910307	4.20295	6.0531e-44	3.90361e-41	40.4085
		M727	Reactome metabolism of amino acids and derivatives	1002.11	250	0.611086	2.00422	7.09873e-36	4.34904e-33	32.3616
		M19177	Gomf structural molecule activity	1127.79	305	0.600162	1.84884	2.47241e-33	1.44259e-30	29.8409
		M17053	Gocc large ribosomal subunit	558.878	108	0.726693	2.5874	3.26058e-32	1.81599e-29	28.7409
		M29853	Reactome nervous system development	1179.29	355	0.520606	1.66098	6.67185e-26	3.55436e-23	22.4492
		M23580	Gobp peptide biosynthetic process	1645.1	542	0.581509	1.51762	7.3193e-26	3.73681e-23	22.4275
		M17218	Gocc cytosolic small ribosomal subunit	287.542	39	0.79697	3.68643	9.24592e-26	4.53161e-23	22.3437
		M12056	Gobp peptide metabolic process	1871.56	638	0.574148	1.46674	2.15715e-25	1.0166e-22	21.9929
		M25831	Gocc polysomal ribosome	242.204	29	0.871745	4.17593	2.30689e-24	1.0469e-21	20.9801
		M721	Reactome activation of the mrna upon binding of the cap binding complex and eifs and subsequent binding to 43s	343.88	59	0.734546	2.91424	6.09425e-24	2.66689e-21	20.574
		M17567	Gocc polysome	327.423	59	0.706623	2.77477	1.36225e-21	5.75575e-19	18.2399
		M13137	Gobp amide biosynthetic process	1777.86	625	0.567875	1.42229	3.67715e-21	1.50187e-18	17.8234
		M17241	Gocc small ribosomal subunit	334.54	65	0.691772	2.57338	5.72587e-20	2.2632e-17	16.6453
		M509	Reactome developmental biology	1485.16	512	0.506662	1.45035	1.32349e-19	5.06773e-17	16.2952
		M12925	Gobp cellular amide metabolic process	2162.76	810	0.557028	1.33504	2.5465e-18	9.45521e-16	15.0243
		M27827	Reactome cellular responses to stimuli	1612.26	598	0.507436	1.34804	6.86117e-15	2.33527e-12	11.6317
		M15162	Gobp organonitrogen compound biosynthetic process	2862.93	1162	0.536559	1.2319	8.229e-14	2.58538e-11	10.5875
		M42757	Gobp cellular macromolecule biosynthetic process	2754.22	1134	0.533702	1.21438	6.46441e-12	1.88591e-09	8.72448
		M27548	Reactome infectious disease	1557.23	609	0.478141	1.27852	1.18351e-10	3.2958e-08	7.48204
2	rRNA PROCESSING	M27685	Reactome rrna processing	989.517	196	0.740876	2.52428	2.18217e-53	2.43073e-50	49.6143
		M16843	Reactome metabolism of rna	1761.6	640	0.565569	1.37625	6.37012e-18	2.29568e-15	14.6391
		M17739	Gocc ribonucleoprotein complex	1687.47	616	0.559387	1.3697	7.73754e-17	2.7088e-14	13.5672
		M10214	Gobp ribosome biogenesis	866.07	286	0.637856	1.51411	2.09698e-14	6.9444e-12	11.1584
		M16027	Gobp ribonucleoprotein complex biogenesis	1074.67	397	0.602781	1.35348	9.61329e-11	2.73934e-08	7.56235
		M12963	Gobp ribosomal small subunit biogenesis	263.908	68	0.674976	1.9405	3.16846e-10	8.62738e-08	7.06412
		M3080	Gobp rrna metabolic process	677.835	241	0.611993	1.4063	8.87438e-09	2.21914e-06	5.65382
3	rRNA BINDING	M18668	Gomf rrna binding	275.242	61	0.705453	2.25609	7.54052e-14	2.43142e-11	10.6141
4	RIBOSOMAL LARGE SUBUNIT ASSEMBLY	M11348	Gobp ribosome assembly	250.847	55	0.710937	2.28043	5.23041e-13	1.60221e-10	9.79528
		M16031	Gobp ribosomal large subunit biogenesis	288.961	69	0.722933	2.09392	9.92894e-13	2.9673e-10	9.52764
		M12577	Gobp ribosomal large subunit assembly	129.779	24	0.797735	2.70374	1.86678e-09	4.97254e-07	6.30342
5	NEURONAL SYNAPSE	M26002	Gocc neuron to neuron synapse	511.797	168	0.559315	1.52321	1.92961e-09	5.03053e-07	6.29839
6	CELL JUNCTION	M3539	Gocc cell substrate junction	803.738	292	0.490083	1.37626	3.66846e-09	9.36452e-07	6.02851
		M17561	Gocc anchoring junction	1163.33	456	0.492793	1.27558	2.77734e-08	6.80616e-06	5.1671
7	RIBOSOMAL SMALL SUBUNIT ASSEMBLY	M16295	Gobp ribosomal small subunit assembly	95.2821	16	0.757394	2.97757	3.32345e-08	7.98474e-06	5.09774
8	CELL SURFACE	M11182	Gocc cell surface	710.771	295	0.490288	1.2047	0.000449926	0.0592789	1.2271

### Sheet: up in 1
Subnet	Subnet Name	ID	Title	cerno	N1	AUC	cES	p	q	-log10(q)
1	T CELL ACTIVATION AND DIFFERENTIATION	M19817	Gobp immune response	2542.5	854	0.587772	1.48858	6.05356e-36	7.41742e-32	31.1297
		M5017	Gobp regulation of immune system process	2185.61	766	0.576112	1.42664	6.30028e-26	3.33105e-22	21.4774
		M6709	Gobp cell activation	1763.87	591	0.563888	1.49228	8.15568e-26	3.33105e-22	21.4774
		M2297	Gobp lymphocyte activation	1444.53	467	0.572064	1.5466	1.27093e-24	3.89318e-21	20.4097
		M2810	Gobp t cell activation	1050.92	323	0.579341	1.62681	7.56055e-22	1.15799e-18	17.9363
		M4046	Gobp positive regulation of immune system process	1432.4	478	0.578254	1.49832	1.12029e-21	1.52522e-18	17.8167
		M13847	Gobp adaptive immune response	857.88	259	0.596115	1.65614	3.25787e-19	2.62303e-16	15.5812
		M10107	Gobp regulation of cell activation	1047.55	335	0.568444	1.56351	4.17645e-19	3.01023e-16	15.5214
		M14645	Gobp leukocyte cell cell adhesion	760.518	222	0.587606	1.71288	5.30148e-19	3.4189e-16	15.4661
		M16183	Gobp regulation of lymphocyte activation	916.399	283	0.573204	1.61908	5.14724e-19	3.4189e-16	15.4661
		M12336	Gobp regulation of immune response	1412.41	486	0.576936	1.4531	6.85857e-19	4.2019e-16	15.3766
		M16253	Gobp regulation of t cell activation	724.8	209	0.58778	1.73397	8.08062e-19	4.71485e-16	15.3265
		M14818	Gobp immune effector process	1033.43	332	0.578545	1.55637	1.41043e-18	7.85545e-16	15.1048
		M13385	Gobp positive regulation of cell activation	717.321	212	0.583372	1.6918	2.025e-17	8.00399e-15	14.0967
		M8154	Gobp regulation of cell adhesion	1137.67	385	0.562092	1.47749	1.12422e-16	3.62502e-14	13.4407
		M11678	Gobp leukocyte mediated immunity	737.153	225	0.59292	1.63812	3.05788e-16	8.52999e-14	13.0691
		M16534	Gobp_biological_adhesion	1635.46	598	0.539723	1.36744	3.06308e-16	8.52999e-14	13.0691
		M22284	Gobp immune response regulating signaling pathway	832.02	266	0.607744	1.56395	1.39299e-15	3.5559e-13	12.4491
		M25133	Gobp positive regulation of leukocyte cell cell adhesion	537.42	152	0.589039	1.76783	3.4725e-15	7.73611e-13	12.1115
		M12087	Gobp cell cell adhesion	1102.08	380	0.545648	1.4501	5.01271e-15	1.07756e-12	11.9676
		M11923	Gobp positive regulation of cell adhesion	756.085	239	0.570176	1.58177	7.053e-15	1.41673e-12	11.8487
		M12663	Gobp lymphocyte mediated immunity	599.796	179	0.592973	1.67541	1.77166e-14	3.33971e-12	11.4763
		M803	Gobp leukocyte differentiation	976.209	331	0.571598	1.47464	1.8254e-14	3.38888e-12	11.4699
		M3457	Gobp immune system development	1587.43	593	0.560612	1.33848	3.85987e-14	6.75642e-12	11.1703
		M6401	Gobp regulation of cell cell adhesion	754.388	242	0.568754	1.55865	3.841e-14	6.75642e-12	11.1703
		M14725	Gobp positive regulation of cell cell adhesion	557.96	165	0.578936	1.69079	5.99059e-14	9.91929e-12	11.0035
		M4627	Gobp regulation of cell population proliferation	1968.63	763	0.545717	1.29006	9.29039e-14	1.49783e-11	10.8245
		M25144	Gobp mononuclear cell differentiation	810.817	268	0.566463	1.51272	1.46986e-13	2.25127e-11	10.6476
		M4618	Gobp positive regulation of immune response	896.339	304	0.56419	1.47424	2.02908e-13	3.03199e-11	10.5183
		M11047	Gobp antigen receptor mediated signaling pathway	436.66	125	0.621976	1.74664	2.57883e-12	3.36154e-10	9.47346
		M10218	Gobp regulation of leukocyte proliferation	447.822	131	0.553253	1.70925	6.71514e-12	8.17785e-10	9.08736
		M42607	Gobp immune response regulating cell surface receptor signaling pathway	529.572	163	0.595815	1.62446	6.74091e-12	8.17785e-10	9.08736
		M13926	Gobp t cell receptor signaling pathway	367.406	102	0.650393	1.80101	1.82307e-11	2.03073e-09	8.69235
		M16548	Gobp adaptive immune response based on somatic recombination of immune receptors built from immunoglobulin superfamily domains	571.283	183	0.561667	1.56088	3.30802e-11	3.587e-09	8.44527
		M12177	Gobp regulation of leukocyte differentiation	535.02	169	0.587166	1.5829	4.31595e-11	4.59856e-09	8.33738
		M12516	Gobp leukocyte proliferation	544.635	173	0.534602	1.57409	4.61727e-11	4.87719e-09	8.31183
		M13846	Gobp regulation of t cell differentiation	345.53	97	0.603734	1.78108	1.3007e-10	1.21661e-08	7.91485
		M18127	Gobp t cell differentiation	550.332	178	0.564625	1.54588	1.58811e-10	1.45218e-08	7.83798
		M4547	Gobp regulation of cell differentiation	1804.7	721	0.544677	1.25153	1.79792e-10	1.60802e-08	7.79371
		M19789	Gobp activation of immune response	581.56	191	0.577395	1.52241	1.81886e-10	1.61496e-08	7.79184
		M12354	Gobp regulation of hemopoiesis	648.692	219	0.574229	1.48103	2.1818e-10	1.90954e-08	7.71907
		M2227	Gobp positive regulation of cell population proliferation	1084.41	404	0.549121	1.34209	2.26056e-10	1.96444e-08	7.70676
		M13520	Gobp regulation of lymphocyte differentiation	389.714	115	0.596839	1.69441	2.35383e-10	2.03109e-08	7.69227
		M12069	Gobp cell activation involved in immune response	534.303	174	0.570091	1.53535	4.83347e-10	4.00166e-08	7.39776
		M12033	Gobp b cell mediated immunity	314.024	89	0.589038	1.76418	1.36092e-09	1.02303e-07	6.99011
		M17715	Gobp regulation of t cell proliferation	334.448	97	0.575016	1.72396	1.50949e-09	1.10753e-07	6.95564
		M3083	Gobp t cell proliferation	397.571	124	0.559993	1.60311	4.9608e-09	3.28566e-07	6.48338
		M13365	Gobp regulation of alpha beta t cell differentiation	187.378	45	0.632521	2.08198	8.11565e-09	5.15239e-07	6.28799
		M40583	Gobp regulation of multicellular organismal development	1482.23	594	0.533962	1.24767	9.95158e-09	6.18968e-07	6.20833
		M11973	Gobp positive regulation of leukocyte proliferation	292.449	85	0.554864	1.72029	1.58177e-08	9.27342e-07	6.03276
		M10459	Gobp positive regulation of hemopoiesis	325.282	98	0.59121	1.6596	1.80765e-08	1.035e-06	5.98506
		M16140	Gobp lymphocyte activation involved in immune response	405.579	131	0.567	1.54801	2.9514e-08	1.63636e-06	5.78612
		M14208	Gobp immunoglobulin production involved in immunoglobulin mediated immune response	215.201	57	0.608489	1.88773	3.23726e-08	1.75514e-06	5.75569
		M16237	Gobp production of molecular mediator of immune response	423.99	139	0.556579	1.52515	3.73003e-08	1.97853e-06	5.70366
		M10714	Gobp t cell activation involved in immune response	243.65	68	0.57507	1.79155	4.09539e-08	2.14448e-06	5.66868
		M12912	Gobp positive regulation of cell differentiation	1033.25	403	0.536727	1.28194	9.06226e-08	4.45943e-06	5.35072
		M10453	Gobp regulation of alpha beta t cell activation	246.129	71	0.574344	1.7333	1.3807e-07	6.48187e-06	5.1883
		M14300	Gobp alpha beta t cell activation	344.771	110	0.550082	1.56714	1.50208e-07	6.99809e-06	5.15502
		M23597	Gobp regulation of cd4 positive alpha beta t cell differentiation	147.423	35	0.623875	2.10604	1.87788e-07	8.55379e-06	5.06784
2	ALLOGRAFT REJECTION	M5950	Hallmark allograft rejection	565.391	131	0.655989	2.15798	2.25328e-24	5.5219e-21	20.2579
3	INTERFERON RESPONSE	M5913	Hallmark interferon gamma response	640.147	160	0.68588	2.00046	1.42828e-23	2.91679e-20	19.5351
		M983	Reactome interferon signaling	547.475	160	0.631787	1.71086	3.60397e-14	6.49403e-12	11.1875
		M965	Reactome interferon gamma signaling	293.565	69	0.672592	2.12728	2.87299e-13	4.1908e-11	10.3777
		M5911	Hallmark interferon alpha response	305.257	88	0.674713	1.73441	5.31081e-09	3.49857e-07	6.45611
4	ADAPTIVE IMMUNE CYTOKINE/TCR SIGNALING	M1058	Reactome adaptive immune system	1658.78	562	0.616025	1.47578	2.55952e-23	4.48025e-20	19.3487
		M1060	Reactome cytokine signaling in immune system	1393.15	471	0.603376	1.47893	4.53956e-20	4.63527e-17	16.3339
		M15381	Reactome tcr signaling	466.723	112	0.708095	2.08358	3.42516e-19	2.62303e-16	15.5812
		M27436	Reactome programmed cell death	528.392	171	0.632727	1.54501	3.69719e-10	3.08175e-08	7.5112
		M874	Reactome signaling by interleukins	792.808	285	0.584462	1.39089	1.67774e-09	1.22365e-07	6.91234
		M15303	Reactome apoptosis	461.127	148	0.633851	1.55786	2.46987e-09	1.74932e-07	6.75713
		M27565	Reactome mapk family signaling cascades	556.637	195	0.620308	1.42727	5.66398e-08	2.86322e-06	5.54314
5	INNATE IMMUNE CYTOKINE SIGNALING	M42801	Gobp biological process involved in interspecies interaction between organisms	2226.56	813	0.570731	1.36935	1.40952e-21	1.72708e-18	17.7627
		M3458	Gobp defense response	2158.9	787	0.567254	1.3716	3.68298e-21	4.1025e-18	17.387
		M3064	Gobp innate immune response	1240.64	422	0.588901	1.46995	1.20849e-17	5.11594e-15	14.2911
		M42669	Gobp programmed cell death	2882.04	1136	0.550774	1.2685	3.22703e-17	1.16296e-14	13.9344
		M12514	Gobp defense response to other organism	1506.71	538	0.57364	1.40028	5.80769e-17	1.97671e-14	13.7041
		M11395	Gobp regulation of intracellular signal transduction	2508.05	991	0.559815	1.26541	5.66846e-15	1.17721e-12	11.9291
		M15783	Gobp response to cytokine	1371.1	495	0.562316	1.38495	8.2251e-15	1.62552e-12	11.789
		M14917	Gobp regulation of cell death	2291.81	909	0.546873	1.26062	1.74645e-13	2.64189e-11	10.5781
		M14232	Gobp positive regulation of intracellular signal transduction	1399.39	522	0.567165	1.34041	8.8527e-13	1.23264e-10	9.90916
		M22941	Gobp positive regulation of signaling	2168.04	864	0.551321	1.25466	1.94111e-12	2.55747e-10	9.59219
		M10617	Gobp inflammatory response	967.116	345	0.56369	1.40162	1.34867e-11	1.57384e-09	8.80304
		M3748	Gobp negative regulation of immune system process	677.747	228	0.574986	1.48629	6.47558e-11	6.61211e-09	8.17966
		M17126	Gobp positive regulation of multicellular organismal process	1684.09	664	0.538981	1.26814	8.50754e-11	8.40668e-09	8.07538
		M13156	Gobp cytokine production	1093.26	405	0.549003	1.34971	9.536e-11	9.27338e-09	8.03276
		M42685	Gobp phosphorylation	2582.98	1070	0.54869	1.207	9.87358e-11	9.52606e-09	8.02109
		M14548	Gobp regulation of response to external stimulus	1255.56	480	0.552713	1.30788	3.40197e-10	2.85509e-08	7.54438
		M13833	Gobp positive regulation of cell death	943.367	348	0.553933	1.35541	1.02929e-09	7.98217e-08	7.09788
		M15277	Gobp regulation of defense response	937.831	346	0.569235	1.35525	1.16138e-09	8.94994e-08	7.04818
		M13345	Gobp regulation of response to stress	1968.33	806	0.552281	1.22105	2.09548e-09	1.50152e-07	6.82347
		M18581	Gomf identical protein binding	2808.5	1193	0.539688	1.17708	3.35676e-09	2.32375e-07	6.63381
		M18835	Gomf kinase binding	1288.66	504	0.56414	1.27843	4.10093e-09	2.74583e-07	6.56133
		M16371	Gobp regulation of phosphorus metabolic process	1801.08	735	0.540368	1.22523	5.58568e-09	3.65996e-07	6.43652
		M7398	Gobp negative regulation of response to stimulus	2056.27	854	0.538151	1.20391	1.02768e-08	6.32927e-07	6.19865
		M898	Gobp cytokine mediated signaling pathway	666.532	238	0.569395	1.40028	1.66234e-08	9.69935e-07	6.01326
		M17904	Gobp regulation of protein modification process	2178.25	916	0.543599	1.189	3.22599e-08	1.75514e-06	5.75569
		M15261	Gobp regulation of inflammatory response	505.565	173	0.574014	1.46117	4.42586e-08	2.30766e-06	5.63683
		M14849	Gobp regulation of cysteine type endopeptidase activity	434.171	144	0.615134	1.50754	5.36676e-08	2.73996e-06	5.56226
		M12127	Gobp positive regulation of response to external stimulus	612.578	220	0.560941	1.39222	9.13324e-08	4.47638e-06	5.34907
		M13898	Gobp negative regulation of cell death	1353.6	547	0.537464	1.2373	1.12633e-07	5.39098e-06	5.26833
		M16779	Gobp response to virus	735.978	275	0.567451	1.33814	1.73189e-07	8.00788e-06	5.09648
		M10984	Gobp i kappab kinase nf kappab signaling	572.453	205	0.586053	1.39623	1.85942e-07	8.5013e-06	5.07051
6	NEUTROPHIL DEGRANULATION	M1036	Reactome innate immune system	1848.29	666	0.588956	1.3876	1.71037e-19	1.61209e-16	15.7926
		M27620	Reactome neutrophil degranulation	885.094	324	0.571876	1.36589	1.44307e-09	1.07817e-07	6.96731
7	COINHIBITORY/COSTIMULATIORY SIGNALING	M16523	Reactome generation of second messenger molecules	212.003	29	0.848947	3.65523	2.08903e-19	1.82835e-16	15.7379
		M18810	Reactome pd 1 signaling	166.912	19	0.924284	4.39241	4.35764e-18	2.13577e-15	14.6704
		M17386	Reactome costimulation by the cd28 family	247.13	59	0.649813	2.09432	3.67217e-11	3.94694e-09	8.40374
8	MHC CLASS II ANTIGEN PROCESSING	M17666	Gocc mhc class ii protein complex	148.903	14	0.965353	5.31797	1.94111e-18	1.0341e-15	14.9854
		M42696	Gobp antigen processing and presentation of exogenous peptide antigen via mhc class ii	172.155	21	0.840475	4.09892	1.10073e-17	4.99529e-15	14.3014
		M10260	Gobp antigen processing and presentation of peptide or polysaccharide antigen via mhc class ii	181.806	24	0.786155	3.78763	1.90845e-17	7.79473e-15	14.1082
		M42602	Gobp antigen processing and presentation of exogenous peptide antigen	191.694	28	0.765465	3.42311	9.5737e-17	3.17045e-14	13.4989
		M42695	Gobp antigen processing and presentation of exogenous antigen	204.405	32	0.766824	3.19383	1.40196e-16	4.40468e-14	13.3561
		M18505	Gomf mhc class ii protein complex binding	172.768	23	0.80069	3.75583	1.44563e-16	4.42832e-14	13.3538
		M42604	Gobp peptide antigen assembly with mhc class ii protein complex	132.366	13	0.962618	5.09101	3.24215e-16	8.82801e-14	13.0541
		M42603	Gobp peptide antigen assembly with mhc protein complex	143.712	17	0.90556	4.22682	1.92057e-15	4.80261e-13	12.3185
		M17871	Gomf mhc protein complex binding	183.26	28	0.758352	3.27251	1.9611e-15	4.80586e-13	12.3182
		M11444	Gobp antigen processing and presentation of peptide antigen	235.029	44	0.709692	2.67079	2.46316e-15	5.80405e-13	12.2363
		M12794	Gobp antigen processing and presentation	314.856	74	0.660612	2.12741	4.29405e-14	7.41057e-12	11.1301
		M16004	Kegg antigen processing and presentation	244.432	54	0.68324	2.26326	1.41742e-12	1.92974e-10	9.7145
9	RHO GTPASE ACTIVITY	M41839	Reactome signaling by rho gtpases miro gtpases and rhobtb3	1374.51	474	0.600118	1.44991	2.90202e-18	1.4816e-15	14.8293
		M43231	Gomf molecular function regulator	2413.73	930	0.569574	1.29771	4.45267e-17	1.55882e-14	13.8072
		M12327	Gobp regulation of hydrolase activity	1447.24	526	0.58044	1.37571	4.97046e-15	1.07756e-12	11.9676
		M18829	Gomf enzyme regulator activity	1911.79	732	0.578074	1.30587	1.8914e-14	3.45901e-12	11.461
		M12495	Gobp positive regulation of molecular function	2206.23	870	0.560818	1.26795	1.41986e-13	2.20222e-11	10.6571
		M9617	Gobp positive regulation of hydrolase activity	943.6	326	0.606166	1.44724	5.01689e-13	7.06574e-11	10.1508
		M12283	Gobp positive regulation of catalytic activity	1683.92	649	0.566361	1.29732	1.89587e-12	2.52501e-10	9.59774
		M18481	Gomf enzyme activator activity	968.123	350	0.608078	1.38303	6.36319e-11	6.55195e-09	8.18363
		M27078	Reactome rho gtpase cycle	852.939	311	0.584507	1.37128	1.86471e-09	1.34402e-07	6.8716
		M18508	Gomf nucleoside triphosphatase regulator activity	839.775	314	0.59759	1.33722	2.82355e-08	1.57259e-06	5.80339
		M23611	Gobp positive regulation of gtpase activity	468.396	157	0.615017	1.49171	3.44246e-08	1.84252e-06	5.73459
		M1114	Gobp regulation of gtpase activity	596.926	212	0.585977	1.40784	5.67831e-08	2.86322e-06	5.54314
		M40637	Gomf gtpase activator activity	493.516	169	0.628615	1.46011	6.586e-08	3.28042e-06	5.48407
		M15802	Gobp small gtpase mediated signal transduction	829.932	314	0.588439	1.32155	9.99594e-08	4.84112e-06	5.31505
10	AUTOIMMUNE DISEASE	M12617	Kegg type i diabetes mellitus	195.602	27	0.715894	3.62226	6.32414e-18	2.98037e-15	14.5257
		M18615	Kegg allograft rejection	186.654	25	0.712293	3.73308	1.21082e-17	5.11594e-15	14.2911
		M13519	Kegg graft versus host disease	191.788	27	0.720886	3.55162	2.56989e-17	9.84028e-15	14.007
		M13103	Kegg autoimmune thyroid disease	187.898	26	0.729395	3.61341	2.89985e-17	1.07672e-14	13.9679
		M12294	Kegg viral myocarditis	242.354	45	0.660817	2.69282	6.49051e-16	1.72887e-13	12.7622
		M17090	Gocc mhc protein complex	158.383	21	0.750461	3.77103	2.08449e-15	5.0081e-13	12.3003
		M16476	Kegg cell adhesion molecules cams	256.398	60	0.569621	2.13665	6.45256e-12	7.98618e-10	9.09766
		M29437	Gocc lumenal side of endoplasmic reticulum membrane	148.322	25	0.650483	2.96644	1.12117e-11	1.33376e-09	8.87492
		M17168	Gocc lumenal side of membrane	154.925	30	0.606431	2.58208	2.47883e-10	2.12399e-08	7.67285
		M18591	Gomf peptide antigen binding	116.954	20	0.636075	2.92385	1.80756e-09	1.31054e-07	6.88255
11		M3126	Kegg leishmania infection	252.82	47	0.721001	2.68958	1.72067e-16	5.14229e-14	13.2888
		M4741	Kegg systemic lupus erythematosus	171.863	25	0.771885	3.43727	2.79863e-15	6.47011e-13	12.1891
		M13950	Kegg asthma	126.791	13	0.877742	4.87657	3.17212e-15	7.19777e-13	12.1428
		M615	Kegg intestinal immune network for iga production	147.827	24	0.648013	3.07972	4.22902e-12	5.34207e-10	9.27229
12		M705	Reactome mhc class ii antigen presentation	379.799	90	0.697702	2.10999	2.34233e-16	6.83347e-14	13.1654
		M17741	Gocc clathrin coated endocytic vesicle membrane	190.964	35	0.700483	2.72805	3.69305e-13	5.32364e-11	10.2738
		M17327	Gocc clathrin coated endocytic vesicle	218.659	44	0.693339	2.48476	4.13447e-13	5.89066e-11	10.2298
		M17270	Gocc endocytic vesicle membrane	357.929	98	0.601054	1.82617	1.39682e-11	1.61134e-09	8.79281
		M17518	Gocc clathrin coated vesicle membrane	247.538	59	0.646912	2.09778	3.29029e-11	3.587e-09	8.44527
		M8772	Gocc vesicle membrane	1782.32	707	0.556273	1.26048	7.06762e-11	7.15699e-09	8.14527
		M17129	Gocc endocytic vesicle	564.744	188	0.576199	1.50198	9.49631e-10	7.50699e-08	7.12453
		M16844	Gocc clathrin coated vesicle	369.1	110	0.612146	1.67773	1.1968e-09	9.10833e-08	7.04056
		M5343	Gocc endosome	1604.55	651	0.561502	1.23237	1.54598e-08	9.15115e-07	6.03852
		M27507	Reactome vesicle mediated transport	1228.85	486	0.585542	1.26425	3.44355e-08	1.84252e-06	5.73459
		M11480	Reactome membrane trafficking	1209.33	478	0.585257	1.26499	4.07923e-08	2.14448e-06	5.66868
		M17785	Gocc trans golgi network membrane	246.801	71	0.616757	1.73803	1.19029e-07	5.67494e-06	5.24604
		M5245	Gocc vacuole	1389.34	564	0.540418	1.23168	1.36985e-07	6.45568e-06	5.19006
		M8393	Gocc coated vesicle membrane	361.189	117	0.584175	1.54354	1.78418e-07	8.21863e-06	5.0852
13		M17810	Gocc plasma membrane protein complex	678.969	205	0.600275	1.65602	1.32663e-15	3.45856e-13	12.4611
		M17514	Gocc side of membrane	826.776	269	0.56855	1.53676	1.37343e-14	2.62947e-12	11.5801
		M17519	Gocc membrane protein complex	1716.55	672	0.562005	1.2772	1.74098e-11	1.97521e-09	8.70439
		M15583	Gomf signaling receptor binding	1428.56	562	0.527736	1.27096	1.47364e-09	1.09433e-07	6.96085
		M11182	Gocc cell surface	786.138	295	0.50964	1.33244	1.01814e-07	4.91151e-06	5.30879
14		M27080	Reactome rho gtpase effectors	656.94	199	0.632278	1.6506	5.15896e-15	1.08987e-12	11.9626
		M543	Reactome cell cycle	1425.96	534	0.605098	1.33517	1.02053e-12	1.40501e-10	9.85232
		M9669	Gobp cell cycle	2943.94	1218	0.568332	1.20851	4.11512e-12	5.25235e-10	9.27965
		M43031	Gobp mitotic cell cycle process	1412.58	537	0.594234	1.31525	1.2974e-11	1.52856e-09	8.81572
		M5336	Reactome cell cycle mitotic	1143.41	425	0.605121	1.34519	5.71754e-11	5.98778e-09	8.22273
		M17773	Gobp cell cycle process	2047.47	826	0.576623	1.23939	7.35549e-11	7.38744e-09	8.13151
		M1396	Gobp mitotic cell cycle	1621.31	637	0.581933	1.27261	1.06352e-10	1.00241e-08	7.99896
		M4721	Gocc chromosome centromeric region	546.241	176	0.629242	1.55182	1.35994e-10	1.26237e-08	7.89881
		M1727	Gobp cell division	1158.24	435	0.592254	1.33132	1.66208e-10	1.49746e-08	7.82464
		M16647	Reactome cell cycle checkpoints	647.614	225	0.629211	1.43914	2.69495e-09	1.88693e-07	6.72425
		M40596	Gocc chromosome	2615.44	1103	0.555655	1.1856	2.783e-09	1.93751e-07	6.71276
		M13170	Gobp regulation of cell cycle	1789.95	728	0.575091	1.22936	3.68534e-09	2.51571e-07	6.59934
		M27662	Reactome m phase	851.67	314	0.615215	1.35616	5.80005e-09	3.78021e-07	6.42248
		M17130	Gocc chromosomal region	795.751	290	0.601824	1.37198	5.84445e-09	3.789e-07	6.42148
		M29614	Reactome separation of sister chromatids	485.143	161	0.651088	1.50666	1.02793e-08	6.32927e-07	6.19865
		M19628	Gobp chromosome segregation	711.82	257	0.609568	1.38486	1.51829e-08	9.03091e-07	6.04427
		M27550	Reactome rho gtpases activate formins	358.449	111	0.629695	1.61463	1.73981e-08	1.00084e-06	5.99963
		M27185	Reactome mitotic metaphase and anaphase	584.352	204	0.627641	1.43223	2.12642e-08	1.19519e-06	5.92256
		M10125	Gobp chromosome organization	1857.6	769	0.573591	1.2078	3.02025e-08	1.65951e-06	5.78002
		M11012	Gobp cell cycle phase transition	985.816	379	0.592933	1.30055	4.00577e-08	2.11564e-06	5.67456
		M42804	Gobp mitotic cell cycle phase transition	824.706	309	0.597539	1.33448	4.48038e-08	2.32619e-06	5.63335
		M26011	Gocc supramolecular complex	1773.77	733	0.5487	1.20994	4.62718e-08	2.38222e-06	5.62302
		M16660	Gobp nuclear chromosome segregation	574.312	204	0.620762	1.40763	9.91598e-08	4.82145e-06	5.31682
		M536	Gobp sister chromatid segregation	462.146	158	0.629548	1.46249	1.47328e-07	6.89012e-06	5.16177
15		M5517	Gobp regulation of organelle organization	2040.84	785	0.572256	1.2999	7.01796e-15	1.41673e-12	11.8487
		M26674	Gomf protein containing complex binding	1985.97	763	0.558715	1.30142	1.23694e-14	2.40575e-12	11.6187
		M9082	Gobp actin filament based process	1153.96	408	0.568356	1.41417	4.86365e-14	8.27698e-12	11.0821
		M6657	Gobp cytoskeleton organization	2066.73	807	0.56074	1.2805	1.09126e-13	1.73652e-11	10.7603
		M5272	Gocc actin cytoskeleton	793.49	267	0.576768	1.48594	1.85235e-12	2.49416e-10	9.60308
		M9766	Gomf actin filament binding	389.396	111	0.615337	1.75404	2.67763e-11	2.95576e-09	8.52933
		M13689	Gobp regulation of protein containing complex assembly	739.581	254	0.577191	1.45587	7.48192e-11	7.45333e-09	8.12765
		M13068	Gobp actin filament organization	723.912	248	0.559675	1.4595	9.16105e-11	8.98002e-09	8.04672
		M14799	Gomf actin binding	667.894	225	0.548979	1.48421	9.98576e-11	9.55903e-09	8.01959
		M34171	Gobp protein containing complex organization	2780.88	1163	0.541619	1.19556	1.60965e-10	1.46097e-08	7.83536
		M11956	Gobp regulation of actin filament based process	629.388	212	0.564817	1.48441	3.23493e-10	2.75261e-08	7.56025
		M15989	Gobp regulation of cytoskeleton organization	883.338	320	0.565068	1.38022	4.9987e-10	4.11067e-08	7.38609
		M6503	Gobp actin filament polymerization	349.229	101	0.600327	1.72886	5.83234e-10	4.73269e-08	7.32489
		M2403	Gobp actin polymerization or depolymerization	405.277	123	0.590505	1.64747	6.50587e-10	5.2445e-08	7.2803
		M11589	Gobp regulation of cellular component biogenesis	1511.55	598	0.555627	1.26383	1.17382e-09	8.98925e-08	7.04628
		M16340	Gobp regulation of actin filament length	332.866	98	0.589711	1.6983	3.69565e-09	2.51571e-07	6.59934
		M18503	Gomf cytoskeletal protein binding	1448.92	576	0.5394	1.25774	4.85188e-09	3.23098e-07	6.49067
		M24772	Gobp supramolecular fiber organization	1042.71	398	0.54623	1.30993	7.74772e-09	4.94442e-07	6.30588
		M11952	Gobp negative regulation of cellular component organization	1081.41	417	0.562907	1.29666	1.34099e-08	8.0545e-07	6.09396
		M18306	Kegg regulation of actin cytoskeleton	377.313	118	0.589786	1.59878	1.36024e-08	8.13024e-07	6.0899
		M12279	Gobp regulation of anatomical structure size	640.982	227	0.563689	1.41185	1.55926e-08	9.18542e-07	6.0369
		M14368	Gobp positive regulation of protein containing complex assembly	385.456	122	0.61259	1.57974	1.94661e-08	1.10425e-06	5.95693
		M10484	Gobp regulation of cell morphogenesis	500.783	169	0.606006	1.48161	1.97148e-08	1.1132e-06	5.95342
		M10309	Gobp regulation of protein polymerization	384.726	124	0.577021	1.55131	5.66397e-08	2.86322e-06	5.54314
		M2405	Gobp protein polymerization	513.48	177	0.572084	1.45051	5.82409e-08	2.91276e-06	5.5357
		M634	Gobp positive regulation of cellular component organization	1463.21	595	0.552523	1.22959	8.26139e-08	4.08173e-06	5.38916
		M34038	Gobp cell morphogenesis	1157.42	459	0.555034	1.26081	1.11075e-07	5.33727e-06	5.27268
		M18018	Gocc cell leading edge	671.137	246	0.549097	1.3641	1.26008e-07	5.96128e-06	5.22466
		M577	Gobp regulation of cellular component size	549.91	195	0.560299	1.41003	1.58849e-07	7.37264e-06	5.13238
		M3539	Gocc cell substrate junction	751.529	292	0.509852	1.28686	3.12346e-06	9.71365e-05	4.01262
		M17561	Gocc anchoring junction	1117.64	456	0.507136	1.22549	3.24595e-06	9.99312e-05	4.0003
16		M40425	Gobp locomotion	2020.08	784	0.542352	1.28832	5.9605e-14	9.91929e-12	11.0035
		M40389	Gobp cell migration	1721.87	656	0.546991	1.3124	1.37588e-13	2.16137e-11	10.6653
		M12269	Gobp leukocyte migration	556.365	172	0.573498	1.61734	3.03096e-12	3.9093e-10	9.4079
		M42660	Gobp tissue development	1895.84	768	0.539484	1.23427	6.93901e-10	5.5571e-08	7.25515
		M15511	Gobp regulation of cellular component movement	1232.45	477	0.535045	1.29188	2.35037e-09	1.67437e-07	6.77615
		M24504	Gobp mononuclear cell migration	315.364	94	0.586455	1.67747	1.69089e-08	9.81916e-07	6.00793
17		M5901	Hallmark g2m checkpoint	543.386	160	0.668003	1.69808	8.53725e-14	1.39476e-11	10.8555
18		M5669	Kegg natural killer cell mediated cytotoxicity	341.43	86	0.667532	1.98506	2.79969e-13	4.13308e-11	10.3837
		M8395	Reactome hemostasis	893.159	311	0.58024	1.43595	4.93805e-12	6.17407e-10	9.20943
		M9904	Kegg t cell receptor signaling pathway	324.683	92	0.672041	1.76458	7.30959e-10	5.81587e-08	7.23539
		M5436	Kegg b cell receptor signaling pathway	229.221	59	0.697394	1.94255	3.8738e-09	2.62241e-07	6.5813
		M4844	Kegg chemokine signaling pathway	357.177	109	0.618293	1.63843	8.17422e-09	5.16282e-07	6.28711
19		M15630	Gobp regulation of transport	2086.11	833	0.549763	1.25216	7.18086e-12	8.62618e-10	9.06418
		M15500	Gobp positive regulation of transport	1189.56	453	0.564966	1.31297	5.78247e-10	4.72351e-08	7.32574
		M12976	Gobp regulation of metal ion transport	472.876	159	0.583495	1.48703	3.66943e-08	1.95485e-06	5.70889
		M12749	Gobp positive regulation of ion transport	326.127	103	0.61314	1.58314	1.88612e-07	8.55951e-06	5.06755
20		M42681	Gobp viral process	879.23	308	0.596792	1.42732	1.40711e-11	1.61134e-09	8.79281
		M13783	Gobp viral life cycle	648.894	219	0.603198	1.48149	2.10925e-10	1.85933e-08	7.73064
		M42844	Gobp regulation of viral process	390.519	118	0.626894	1.65474	9.81816e-10	7.71166e-08	7.11285
		M34173	Gobp biological process involved in symbiotic interaction	512.395	170	0.595692	1.50704	4.09977e-09	2.74583e-07	6.56133
		M10974	Gobp negative regulation of viral process	244.273	67	0.686187	1.82293	1.91389e-08	1.09074e-06	5.96228
21		M5893	Hallmark mitotic spindle	516.961	160	0.658177	1.6155	1.81195e-11	2.03073e-09	8.69235
22		M18156	Gomf mhc class ii receptor activity	82.5273	8	0.956134	5.15795	5.81153e-11	6.03464e-09	8.21935
23		M17012	Gocc immunological synapse	188.273	40	0.675978	2.35342	1.02577e-10	9.74325e-09	8.0113
24		M15265	Gobp response to interferon gamma	296.732	79	0.637055	1.87805	1.55969e-10	1.43691e-08	7.84257
		M42916	Gobp cellular response to interferon gamma	241.037	65	0.633646	1.85413	1.15963e-08	7.1045e-07	6.14847
25		M5921	Hallmark complement	377.696	111	0.6034	1.70133	3.3724e-10	2.8498e-08	7.54519
26		M29836	Reactome leishmania infection	377.589	113	0.615153	1.67075	1.01366e-09	7.91107e-08	7.10176
		M29843	Reactome parasite infection	187.978	45	0.710428	2.08864	6.90257e-09	4.45143e-07	6.3515
27		M15770	Gobp cell killing	306.164	86	0.607847	1.78002	1.35066e-09	1.02158e-07	6.99073
		M11242	Gobp leukocyte mediated cytotoxicity	273.842	74	0.62812	1.85029	1.48431e-09	1.09562e-07	6.96034
28		M22243	Gobp cd4 positive cd25 positive alpha beta regulatory t cell differentiation	60.6883	5	0.995091	6.06883	2.68458e-09	1.88693e-07	6.72425
29		M13996	Gobp leukocyte apoptotic process	262.108	71	0.603324	1.84583	3.55836e-09	2.44947e-07	6.61093
		M10649	Gobp regulation of leukocyte apoptotic process	209.047	53	0.625325	1.97214	9.76687e-09	6.10579e-07	6.21426
		M11217	Gobp regulation of lymphocyte apoptotic process	155.11	36	0.666905	2.15431	4.93577e-08	2.53046e-06	5.5968
		M16177	Gobp lymphocyte apoptotic process	193.836	50	0.625406	1.93836	5.70363e-08	2.8642e-06	5.543
		M11008	Gobp lymphocyte homeostasis	182.587	47	0.665382	1.94241	1.22167e-07	5.80196e-06	5.23643
30		M40397	Gobp monocyte differentiation	115.988	21	0.743438	2.76163	7.46676e-09	4.79007e-07	6.31966
		M10009	Gobp myeloid cell differentiation	672.485	239	0.569063	1.40687	9.74272e-09	6.10579e-07	6.21426
		M11427	Gobp myeloid leukocyte differentiation	372.425	116	0.588758	1.60528	1.32473e-08	7.99603e-07	6.09713
31		M17569	Gobp proteolysis	2514.64	1065	0.557967	1.18058	1.19075e-08	7.25884e-07	6.13913
		M6078	Gomf endopeptidase activity	496.746	167	0.610522	1.48726	1.71929e-08	9.93699e-07	6.00275
32		M29523	Gomf immune receptor activity	207.929	53	0.587004	1.96159	1.29901e-08	7.87961e-07	6.1035
33		M40410	Gobp regulation of cd4 positive cd25 positive alpha beta regulatory t cell differentiation	51.4265	4	0.996194	6.42832	2.17154e-08	1.21497e-06	5.91543
34		M1049	Gobp establishment or maintenance of cell polarity	412.959	134	0.611572	1.54089	2.96599e-08	1.63704e-06	5.78594
35		M15834	Gobp cytolysis	81.725	12	0.728812	3.40521	3.22371e-08	1.75514e-06	5.75569
36		M5923	Hallmark pi3k akt mtor signaling	301.889	90	0.654439	1.67716	3.31265e-08	1.7881e-06	5.74761
37		M5902	Hallmark apoptosis	363.53	115	0.579987	1.58056	4.54772e-08	2.35119e-06	5.62871
38		M26645	Gomf t cell receptor binding	68.96	9	0.777141	3.83111	6.77145e-08	3.35913e-06	5.47377
39		M16307	Gobp phagocytosis	386.724	126	0.589813	1.53462	9.69329e-08	4.73195e-06	5.32496
40		M5810	Gomf protein serine threonine tyrosine kinase activity	740.304	277	0.587144	1.33629	1.79808e-07	8.25163e-06	5.08346
41		M25840	Gocc cytolytic granule	76.672	12	0.750335	3.19467	2.044e-07	9.24176e-06	5.03425
42		M27548	Reactome infectious disease	1467.79	609	0.521784	1.20508	9.45906e-07	3.51218e-05	4.45442
		M509	Reactome developmental biology	1171.85	512	0.493268	1.14439	0.000855015	0.0106145	1.9741
		M29853	Reactome nervous system development	815.415	355	0.479331	1.14847	0.00360124	0.0319522	1.4955
